# NEMoE: A nutrition aware regularized mixture of experts model addressing diet-cohort heterogeneity of gut microbiota in Parkinson’s disease

**DOI:** 10.1101/2021.11.10.21266194

**Authors:** Xiangnan Xu, Michal Lubomski, Andrew J. Holmes, Carolyn M. Sue, Ryan L. Davis, Samuel Muller, Jean Y.H. Yang

**Author notes:** Co-last authors (Samuel Muller, Jean Y.H. Yang). Equal contributors (Michal Lubomski, Andrew J. Holmes).

## Abstract

The microbiome plays a fundamental role in human health and diet is one of the strongest modulators of the gut microbiome. However, interactions between microbiota and host health are complex and diverse. Understanding the interplay between diet, the microbiome and health state could enable the design of personalized intervention strategies and improve the health and wellbeing of affected individuals. A common approach to this is to divide the study population into smaller cohorts based on dietary preferences in the hope of identifying specific microbial signatures. However, classification of patients based solely on diet is unlikely to reflect the microbiome-host health relationship or the taxonomic microbiome makeup. To this end, we present a novel approach, the **N**utrition-**E**cotype **M**ixture **o**f **E**xperts (NEMoE) model, for establishing associations between gut microbiota and health state that accounts for diet-specific cohort variability using a regularized mixture of experts model framework with an integrated parameter sharing strategy to ensure data driven diet-cohort identification consistency across taxonomic levels. The success of our approach was demonstrated through a series of simulation studies, in which NEMoE showed robustness with regard to parameter selection and varying degrees of data heterogeneity. Further application to real-world microbiome data from a Parkinson’s disease cohort revealed that NEMoE is capable of not only improving predictive performance for Parkinson’s Disease but also for identifying diet-specific microbiome markers of disease. Our results indicate that NEMoE can be used to uncover diet-specific relationships between nutritional-ecotype and patient health and to contextualize precision nutrition for different diseases.
