## Supplementary material for "NEMoE: A nutrition aware regularized mixture of experts model addressing diet-cohort heterogeneity of gut microbiota in Parkinson’s disease": External Data

### Sheet: tableS1
Note	color red: one of the subclass is significant while all samples not significant;color yellow: one of the subclass and all samples are significant. color green: all of the subclasses and all samples are significant.
tax	lower	mean	upper	group	type	sig_type	direction
p.Bacteroidota	-0.0172494	0.0332876	0.082024	prot-CARB	comp	0
	-0.0019901	0.0383167	0.0773786	PROT-carb	comp
	-0.00419612	0.0261114	0.0560584	all	comp
p.Verrucomicrobiota	-0.0180514	7.38639e-05	0.0169397	prot-CARB	comp	1
	0.00133104	0.0153792	0.0302447	PROT-carb	comp		+
	-0.00189489	0.00788471	0.0180773	all	comp
p.Proteobacteria	0.0178639	0.0331203	0.0505865	prot-CARB	comp	2	+
	-0.0194665	-0.00103201	0.0160513	PROT-carb	comp
	0.000913928	0.0158982	0.03006	all	comp		+
p.Actinobacteriota	-0.0104262	0.0135929	0.0359845	prot-CARB	comp	0
	-0.0145811	0.0068998	0.0296818	PROT-carb	comp
	-0.00113222	0.0134802	0.0282851	all	comp
p.Firmicutes	-0.130802	-0.0847008	-0.0367885	prot-CARB	comp	3	-
	-0.100969	-0.0623447	-0.0228291	PROT-carb	comp		-
	-0.0975806	-0.0678957	-0.0382232	all	comp		-
p.Euryarchaeota	-0.00128795	0.00102449	0.00299154	prot-CARB	comp	0
	-0.00101213	0.000826908	0.00280409	PROT-carb	comp
	-0.000759732	0.000579282	0.00191694	all	comp
p.Desulfobacterota	0.000979232	0.00227729	0.00351519	prot-CARB	comp	1	+
	-0.000793766	0.00107086	0.00294234	PROT-carb	comp
	-0.000100926	0.00115323	0.00235824	all	comp
p.Synergistota	0.000215424	0.00212819	0.00537831	prot-CARB	comp	3	+
	4.92441e-06	0.000274633	0.000642307	PROT-carb	comp		+
	0.000342528	0.00152129	0.00362122	all	comp		+
p.Patescibacteria	2.66192e-06	6.73065e-06	1.18283e-05	prot-CARB	comp	0
	-1.74106e-05	-4.37565e-06	1.00213e-05	PROT-carb	comp
	-1.16139e-05	-2.77728e-06	5.08283e-06	all	comp
o.Bacteroidales	-0.0176763	0.0321245	0.0812751	prot-CARB	comp	1
	0.000317801	0.0386601	0.078469	PROT-carb	comp		+
	-0.00230048	0.026898	0.0550131	all	comp
o.Verrucomicrobiales	-0.0184844	0.000276731	0.0172498	prot-CARB	comp	0
	6.95953e-05	0.01422	0.0288508	PROT-carb	comp
	-0.00223822	0.00765004	0.0175959	all	comp
o.Enterobacterales	0.0171189	0.0318427	0.0486153	prot-CARB	comp	1	+
	-0.0264516	-0.00906505	0.00468619	PROT-carb	comp
	-0.00255097	0.0127056	0.0268411	all	comp
o.Coriobacteriales	-0.00173038	0.00848288	0.0185711	prot-CARB	comp	0
	-0.0147533	-0.00551439	0.00291314	PROT-carb	comp
	-0.0062008	0.00119675	0.00810409	all	comp
o.Oscillospirales	-0.0652879	-0.0404967	-0.0165551	prot-CARB	comp	3	-
	-0.0548858	-0.0325864	-0.0106741	PROT-carb	comp		-
	-0.0493557	-0.0340609	-0.0191382	all	comp		-
o.Lachnospirales	-0.0744433	-0.0453824	-0.0147968	prot-CARB	comp	3	-
	-0.0672997	-0.0384808	-0.00984525	PROT-carb	comp		-
	-0.0654495	-0.0453449	-0.0246934	all	comp		-
o.Bifidobacteriales	-0.0117124	0.00545653	0.0209675	prot-CARB	comp	4
	-0.00777534	0.0119264	0.0349417	PROT-carb	comp
	0.000141964	0.0127347	0.0251071	all	comp		+
o.Erysipelotrichales	-0.000847849	0.0086604	0.0186548	prot-CARB	comp	0
	-0.0109585	-0.00119638	0.00901415	PROT-carb	comp
	-0.00384067	0.00308723	0.0101932	all	comp
o.Lactobacillales	0.00409582	0.0194421	0.0337577	prot-CARB	comp	2	+
	-0.00932505	0.00347417	0.0188613	PROT-carb	comp
	0.00390121	0.0139268	0.0240831	all	comp		+
o.Acidaminococcales	-0.00264265	0.00273808	0.00810053	prot-CARB	comp	0
	-0.00223796	0.00292845	0.00782485	PROT-carb	comp
	-0.00247228	0.00157732	0.00556552	all	comp
o.Peptostreptococcales-Tissierellales	-0.0164644	-0.00827052	-0.000568556	prot-CARB	comp	1	-
	-0.00543758	-0.000598233	0.00413389	PROT-carb	comp
	-0.00668989	-0.00266552	0.00127934	all	comp
o.Clostridiales	-0.0357877	-0.0167702	-0.00353799	prot-CARB	comp	1	-
	-0.00336228	0.000471102	0.00416899	PROT-carb	comp
	-0.00981303	-0.00402865	0.000650568	all	comp
o.Christensenellales	-0.00567074	0.0016647	0.00904038	prot-CARB	comp	0
	-0.00932395	-0.000968351	0.00669104	PROT-carb	comp
	-0.00678092	-0.00101436	0.00479518	all	comp
o.Veillonellales-Selenomonadales	-0.00591421	0.00348167	0.0126459	prot-CARB	comp	0
	-0.00529232	0.00101814	0.00849692	PROT-carb	comp
	-0.00212275	0.00316532	0.00921209	all	comp
o.Methanobacteriales	-0.00117251	0.0010337	0.00295264	prot-CARB	comp	0
	-0.00101808	0.000778258	0.00271477	PROT-carb	comp
	-0.000741289	0.000603577	0.00192337	all	comp
o.Rhodospirillales	-0.000692789	0.00109813	0.00317454	prot-CARB	comp	4
	-2.21011e-05	0.00737915	0.0170818	PROT-carb	comp
	0.000133742	0.00309594	0.00701931	all	comp		+
o.Monoglobales	-0.00393698	-0.00226532	-0.000947098	prot-CARB	comp	2	-
	-0.00196616	-0.000595165	0.000772992	PROT-carb	comp
	-0.00252238	-0.00150482	-0.000585612	all	comp		-
o.Burkholderiales	-0.00194646	0.000258811	0.00232699	prot-CARB	comp	0
	-0.0020739	0.000179422	0.00284721	PROT-carb	comp
	-0.00151956	-2.27079e-05	0.00149808	all	comp
o.Desulfovibrionales	0.000983232	0.00226838	0.00348209	prot-CARB	comp	0
	-0.000810142	0.00110315	0.00301267	PROT-carb	comp
	-0.00011626	0.00116827	0.00237703	all	comp
o.Clostridia UCG-014	-0.0169912	-0.00647566	0.00260775	prot-CARB	comp	0
	-0.00378677	0.00193899	0.00849933	PROT-carb	comp
	-0.00586608	-0.00145895	0.00297817	all	comp
o.Synergistales	0.000219195	0.00207387	0.00542017	prot-CARB	comp	0
	1.07527e-05	0.000286681	0.000647925	PROT-carb	comp
	0.000341927	0.00151976	0.00362592	all	comp
o.Acholeplasmatales	-0.000886821	-0.000166718	0.000303763	prot-CARB	comp	0
	-0.000774326	-0.000183268	0.000341799	PROT-carb	comp
	-0.000642706	-0.000192741	0.000165569	all	comp
o.Clostridia vadinBB60 group	-2.11311e-05	0.000808601	0.00208903	prot-CARB	comp	0
	-0.000123456	0.00142594	0.00382557	PROT-carb	comp
	8.5665e-06	0.000886823	0.00203668	all	comp
o.Flavobacteriales	-0.00191189	-0.000180221	0.00107816	prot-CARB	comp	0
	-0.000823529	0.000121662	0.00122226	PROT-carb	comp
	-0.000833868	-4.94224e-05	0.000702698	all	comp
o.Izemoplasmatales	-0.00184446	-0.000412482	0.000792094	prot-CARB	comp	0
	-0.000235811	0.000229503	0.000788658	PROT-carb	comp
	-0.000444037	7.46179e-05	0.000681628	all	comp
o.DTU014	-0.00034858	-3.93337e-05	0.000212023	prot-CARB	comp	0
	-0.000191329	2.18512e-05	0.000269188	PROT-carb	comp
	-0.00019825	-3.51363e-05	0.000131878	all	comp
o.Opitutales	-0.000621067	-0.00016168	0.000142201	prot-CARB	comp	0
	-5.61758e-05	0.000682681	0.00189037	PROT-carb	comp
	-0.000129371	0.000194694	0.000662538	all	comp
o.Victivallales	-1.21118e-05	0.000111864	0.000260476	prot-CARB	comp	0
	1.2728e-06	0.000261358	0.000603386	PROT-carb	comp
	1.24855e-05	0.000151429	0.000315559	all	comp
o.Eubacteriales	7.07478e-05	0.000312217	0.000664812	prot-CARB	comp	0
	2.4543e-05	0.000333101	0.000906272	PROT-carb	comp
	0.000132214	0.000341977	0.000630908	all	comp
o.RF39	-0.00037085	-6.08403e-05	0.000176274	prot-CARB	comp	0
	-0.000495085	-0.000288049	-0.00011905	PROT-carb	comp
	-0.00035886	-0.000186311	-3.32292e-05	all	comp
o.Peptococcales	-7.00046e-05	0.00013058	0.000404207	prot-CARB	comp	0
	-0.000225764	-7.74733e-05	5.92808e-05	PROT-carb	comp
	-0.000133608	1.08178e-05	0.000189501	all	comp
o.Actinomycetales	-0.00021108	-0.000100071	-1.42549e-05	prot-CARB	comp	0
	-0.00011808	-5.00927e-05	-3.86246e-06	PROT-carb	comp
	-0.000114246	-5.73013e-05	-1.27488e-05	all	comp
o.Rickettsiales	-0.000137973	-6.44545e-05	3.01812e-06	prot-CARB	comp	0
	-0.00011974	-1.3737e-05	8.4913e-05	PROT-carb	comp
	-0.000121783	-4.62523e-05	1.1089e-05	all	comp
o.Pseudomonadales	2.57671e-06	1.16958e-05	2.53098e-05	prot-CARB	comp	0
	-1.91735e-05	2.83631e-06	3.40378e-05	PROT-carb	comp
	-9.64926e-06	4.15298e-06	2.00847e-05	all	comp
o.Saccharimonadales	2.6218e-06	6.86593e-06	1.19947e-05	prot-CARB	comp	0
	-1.74891e-05	-4.43144e-06	8.96584e-06	PROT-carb	comp
	-1.15789e-05	-2.74393e-06	5.56962e-06	all	comp
o.Staphylococcales	-3.97539e-05	-7.54409e-06	1.39537e-05	prot-CARB	comp	0
	-3.08582e-05	-1.75292e-05	-6.06233e-06	PROT-carb	comp
	-2.62157e-05	-1.24259e-05	-3.94375e-07	all	comp
f.Bacteroidaceae	-0.0267059	0.0177738	0.0617702	prot-CARB	comp	0
	-0.00846737	0.0290907	0.0657128	PROT-carb	comp
	-0.0122071	0.0150736	0.042643	all	comp
f.Akkermansiaceae	-0.0196159	-0.000822709	0.0171324	prot-CARB	comp	1
	0.00148648	0.0156817	0.0302524	PROT-carb	comp		+
	-0.00252861	0.00802323	0.0178953	all	comp
f.Enterobacteriaceae	0.0189881	0.0340347	0.0513725	prot-CARB	comp	1	+
	-0.0252627	-0.00879784	0.00531182	PROT-carb	comp
	-0.00154161	0.0138151	0.0279801	all	comp
f.Coriobacteriaceae	-0.00431391	0.004733	0.0136464	prot-CARB	comp	0
	-0.0114848	-0.00396139	0.00301811	PROT-carb	comp
	-0.0055969	0.000540877	0.00654096	all	comp
f.Ruminococcaceae	-0.058009	-0.0325756	-0.00918449	prot-CARB	comp	3	-
	-0.0504511	-0.0299084	-0.00991911	PROT-carb	comp		-
	-0.0470734	-0.0330178	-0.0190558	all	comp		-
f.Lachnospiraceae	-0.0754277	-0.0468805	-0.0162397	prot-CARB	comp	3	-
	-0.0666987	-0.0377853	-0.0082152	PROT-carb	comp		-
	-0.066254	-0.0458192	-0.0260529	all	comp		-
f.Tannerellaceae	8.8345e-05	0.00737644	0.0147333	prot-CARB	comp	0
	-0.00891841	-0.000280402	0.00871302	PROT-carb	comp
	-0.00501421	0.00127756	0.00755988	all	comp
f.Rikenellaceae	-0.00991804	0.00700394	0.0232084	prot-CARB	comp	0
	-0.0113615	0.00119576	0.0136353	PROT-carb	comp
	-0.00517546	0.00473053	0.014591	all	comp
f.Bifidobacteriaceae	-0.0134531	0.00516736	0.0213598	prot-CARB	comp	4
	-0.00683701	0.0128176	0.035827	PROT-carb	comp
	0.000165703	0.0130153	0.0255707	all	comp		+
f.Erysipelatoclostridiaceae	-0.0034123	0.00488787	0.0130077	prot-CARB	comp	0
	-0.0123199	-0.00424831	0.00441128	PROT-carb	comp
	-0.00658464	-0.000513081	0.00565739	all	comp
f.Streptococcaceae	-0.00645524	0.00146699	0.0088025	prot-CARB	comp	0
	-0.0146292	-0.00554206	0.00178449	PROT-carb	comp
	-0.00807358	-0.00103624	0.00502108	all	comp
f.Acidaminococcaceae	-0.00269341	0.0025748	0.00789309	prot-CARB	comp	0
	-0.00216047	0.00324316	0.00842179	PROT-carb	comp
	-0.00244057	0.00170988	0.00571896	all	comp
f.Oscillospiraceae	-0.0210834	-0.00348837	0.011628	prot-CARB	comp	0
	-0.00814169	0.00255989	0.0131878	PROT-carb	comp
	-0.00681764	0.0010371	0.00909545	all	comp
f.Peptostreptococcaceae	-0.0178118	-0.00909147	-0.00113784	prot-CARB	comp	1	-
	-0.00538968	-0.000498874	0.00448006	PROT-carb	comp
	-0.00696934	-0.00306787	0.000877478	all	comp
f.Clostridiaceae	-0.0366043	-0.0171189	-0.00362317	prot-CARB	comp	1	-
	-0.00328582	0.000584428	0.00430511	PROT-carb	comp
	-0.0101313	-0.0039298	0.00072599	all	comp
f.[Eubacterium] coprostanoligenes group	-0.00943299	-0.00259231	0.00328423	prot-CARB	comp	0
	-0.00328086	-0.000194669	0.00294177	PROT-carb	comp
	-0.00167213	0.00135022	0.00438927	all	comp
f.Erysipelotrichaceae	-0.00145146	0.00434858	0.00932097	prot-CARB	comp	0
	-0.00284726	0.00302353	0.00982981	PROT-carb	comp
	-0.000368695	0.00344584	0.0072279	all	comp
f.Christensenellaceae	-0.00581988	0.00170477	0.00905531	prot-CARB	comp	0
	-0.00956087	-0.000751313	0.00767092	PROT-carb	comp
	-0.00735319	-0.000983685	0.00497558	all	comp
f.Barnesiellaceae	-0.0141865	-0.0064092	0.00103452	prot-CARB	comp	0
	-0.000828732	0.00605534	0.0135086	PROT-carb	comp
	-0.00337002	0.00100171	0.00548091	all	comp
f.Veillonellaceae	-0.008682	-0.000236393	0.0068166	prot-CARB	comp	0
	-0.00782744	-0.00296033	0.00249367	PROT-carb	comp
	-0.00460562	-0.000488146	0.0037765	all	comp
f.Prevotellaceae	-0.0135573	0.00638419	0.0206582	prot-CARB	comp	0
	-0.000602633	0.00861172	0.0193183	PROT-carb	comp
	-0.000692776	0.00735355	0.0153361	all	comp
f.Methanobacteriaceae	-0.00135002	0.000995546	0.00298935	prot-CARB	comp	0
	-0.000973592	0.000959775	0.00300191	PROT-carb	comp
	-0.00076363	0.00062368	0.00200507	all	comp
f.Monoglobaceae	-0.00399584	-0.00227016	-0.00102745	prot-CARB	comp	2	-
	-0.00196631	-0.000529328	0.000796521	PROT-carb	comp
	-0.00252756	-0.00152341	-0.000602148	all	comp		-
f.Selenomonadaceae	0	0.00354943	0.0106012	prot-CARB	comp	3	+
	0.000566344	0.00360543	0.0099625	PROT-carb	comp		+
	0.00029671	0.00336182	0.00843996	all	comp		+
f.Enterococcaceae	-0.00569857	0.0025743	0.00875975	prot-CARB	comp	0
	-0.00076545	0.00158532	0.0041089	PROT-carb	comp
	-0.000132813	0.00304303	0.00651191	all	comp
f.Sutterellaceae	-0.00193184	0.000289155	0.00251833	prot-CARB	comp	0
	-0.00192865	0.0002797	0.00284689	PROT-carb	comp
	-0.00148065	8.67307e-05	0.0016804	all	comp
f.Desulfovibrionaceae	0.00093772	0.00230007	0.00363085	prot-CARB	comp	1	+
	-0.000678298	0.00131176	0.00333689	PROT-carb	comp
	-1.65251e-05	0.001256	0.00250643	all	comp
f.Eggerthellaceae	-0.000530145	0.00310916	0.0069958	prot-CARB	comp	0
	-0.0048103	-0.00104758	0.0029124	PROT-carb	comp
	-0.00212204	0.000827119	0.00369234	all	comp
f.Butyricicoccaceae	-0.00628466	-0.00332349	-0.000692721	prot-CARB	comp	3	-
	-0.00607138	-0.00349215	-0.000943451	PROT-carb	comp		-
	-0.00578511	-0.004004	-0.00220324	all	comp		-
f.Lactobacillaceae	0.00837321	0.0152037	0.0246214	prot-CARB	comp	2	+
	-0.000429428	0.0077615	0.0191819	PROT-carb	comp
	0.00604358	0.0118828	0.0193331	all	comp		+
f.Marinifilaceae	-0.00089731	0.000823744	0.00249359	prot-CARB	comp	0
	-0.00235672	-0.000726003	0.00088369	PROT-carb	comp
	-0.00176485	-0.000512817	0.000656973	all	comp
f.Synergistaceae	0.000240646	0.00214474	0.00550707	prot-CARB	comp	3	+
	1.28579e-05	0.000296303	0.000704748	PROT-carb	comp		+
	0.00036747	0.001548	0.00371223	all	comp		+
f.Coriobacteriales Incertae Sedis	-0.000400732	0.000621157	0.00171229	prot-CARB	comp	0
	-0.00167015	-0.000265996	0.00141529	PROT-carb	comp
	-0.000869837	4.72484e-05	0.000978469	all	comp
f.Pasteurellaceae	-0.00553298	-0.00189652	0.000120016	prot-CARB	comp	4
	-0.00188135	-0.000710229	0.000350436	PROT-carb	comp
	-0.00230543	-0.00113148	-0.000231907	all	comp		-
f.Anaerovoracaceae	-0.000330288	0.000568418	0.00136708	prot-CARB	comp	0
	-0.000887586	-0.000159174	0.00054659	PROT-carb	comp
	-0.000277892	0.000255365	0.000776256	all	comp
f.Acholeplasmataceae	-0.000927539	-0.000177617	0.000313211	prot-CARB	comp	0
	-0.000771735	-0.000172741	0.000351949	PROT-carb	comp
	-0.000668774	-0.000201898	0.000161832	all	comp
f.Flavobacteriaceae	-0.00211016	-0.000253845	0.00109181	prot-CARB	comp	0
	-0.000872236	0.000216235	0.00157421	PROT-carb	comp
	-0.000847392	-2.86388e-05	0.000812872	all	comp
f.UCG-010	-0.00108403	0.00050195	0.00195789	prot-CARB	comp	0
	-0.000999803	0.000535953	0.00223233	PROT-carb	comp
	-0.000690741	0.000353428	0.00146864	all	comp
f.Puniceicoccaceae	-0.000658455	-0.000170703	0.0001414	prot-CARB	comp	0
	-5.92817e-05	0.000756533	0.00208462	PROT-carb	comp
	-0.000130491	0.000220554	0.000736051	all	comp
f.Victivallaceae	-9.02627e-06	8.85689e-05	0.000183577	prot-CARB	comp	0
	0.000101819	0.0002941	0.000559601	PROT-carb	comp
	8.08588e-05	0.000167935	0.000278347	all	comp
f.Eubacteriaceae	7.01125e-05	0.000289631	0.000651532	prot-CARB	comp	0
	5.31989e-08	0.000303815	0.000880908	PROT-carb	comp
	9.88138e-05	0.000309378	0.000599187	all	comp
f.Hungateiclostridiaceae	-3.24726e-05	0.00023871	0.000609075	prot-CARB	comp	0
	-3.0066e-05	0.000125717	0.000363171	PROT-carb	comp
	4.69967e-05	0.000220269	0.00045915	all	comp
f.Hydrogenoanaerobacterium	-2.65408e-05	4.25169e-05	0.000109124	prot-CARB	comp	0
	-0.000133946	1.03987e-05	0.000188257	PROT-carb	comp
	-7.97461e-05	9.26163e-06	9.27288e-05	all	comp
f.Oxalobacteraceae	-0.000328012	-6.42055e-05	0.000151203	prot-CARB	comp	0
	-0.000211563	-3.12479e-05	0.000155197	PROT-carb	comp
	-0.000178751	-5.4481e-05	6.45356e-05	all	comp
f.Peptococcaceae	-6.79398e-05	0.000125349	0.000393731	prot-CARB	comp	0
	-0.000228538	-8.10605e-05	6.1294e-05	PROT-carb	comp
	-0.000139163	1.34911e-05	0.000196128	all	comp
f.vadinBE97	-3.14387e-05	3.65236e-05	0.000124143	prot-CARB	comp	0
	-0.000143859	4.76607e-07	0.000223954	PROT-carb	comp
	-9.69789e-05	7.82702e-06	0.000110349	all	comp
f.Actinomycetaceae	-0.000221753	-0.000100214	-1.22768e-05	prot-CARB	comp	0
	-0.000119371	-4.85471e-05	-2.19948e-06	PROT-carb	comp
	-0.000115651	-5.85414e-05	-1.35421e-05	all	comp
f.Carnobacteriaceae	-2.40041e-05	2.75356e-06	2.71085e-05	prot-CARB	comp	0
	-5.40777e-05	-1.12988e-05	4.86165e-05	PROT-carb	comp
	-3.44211e-05	-1.07361e-05	1.64104e-05	all	comp
f.Mitochondria	-0.000132758	-5.32047e-05	1.78304e-05	prot-CARB	comp	0
	-0.000119911	-1.04107e-05	8.95081e-05	PROT-carb	comp
	-0.000117358	-3.83655e-05	1.9346e-05	all	comp
f.Atopobiaceae	-1.24613e-06	5.98335e-05	0.000122193	prot-CARB	comp	0
	-8.56894e-05	-2.0217e-05	7.10116e-05	PROT-carb	comp
	-2.929e-05	1.96723e-05	7.25229e-05	all	comp
f.[Clostridium] methylpentosum group	-3.27692e-05	2.65209e-06	2.78899e-05	prot-CARB	comp	0
	-9.46275e-05	-2.46608e-05	4.64051e-05	PROT-carb	comp
	-8.47237e-05	-3.67752e-05	4.03426e-06	all	comp
f.Defluviitaleaceae	-0.000228555	-6.53769e-05	5.16951e-05	prot-CARB	comp	0
	-3.55184e-05	2.83028e-05	0.000100366	PROT-carb	comp
	-5.21422e-05	6.04089e-06	6.21613e-05	all	comp
f.Family XI	-1.49493e-05	5.70954e-05	0.000163875	prot-CARB	comp	0
	-4.44174e-06	7.17065e-05	0.000167331	PROT-carb	comp
	1.25355e-05	6.75669e-05	0.000139397	all	comp
f.Anaerofustaceae	-2.58688e-05	2.08348e-05	6.83309e-05	prot-CARB	comp	0
	1.30518e-05	3.24424e-05	5.62217e-05	PROT-carb	comp
	1.34246e-05	3.53168e-05	6.22276e-05	all	comp
f.Pseudomonadaceae	2.39167e-06	1.17376e-05	2.56443e-05	prot-CARB	comp	0
	-1.939e-05	2.4141e-06	3.31305e-05	PROT-carb	comp
	-1.05314e-05	3.78876e-06	1.93425e-05	all	comp
f.UCG-011	-4.6485e-05	-8.65647e-06	2.07184e-05	prot-CARB	comp	0
	5.67637e-06	4.13087e-05	8.00999e-05	PROT-carb	comp
	-1.02187e-05	1.04036e-05	3.0528e-05	all	comp
f.Saccharimonadaceae	2.60754e-06	6.76562e-06	1.21162e-05	prot-CARB	comp	0
	-1.77083e-05	-4.57535e-06	9.25346e-06	PROT-carb	comp
	-1.18882e-05	-3.00457e-06	5.36476e-06	all	comp
f.Gemellaceae	-4.03837e-05	-7.84784e-06	1.46125e-05	prot-CARB	comp	0
	-3.12868e-05	-1.75942e-05	-6.30327e-06	PROT-carb	comp
	-2.60329e-05	-1.25065e-05	-4.64768e-07	all	comp
f.Ethanoligenenaceae	-5.18795e-05	-1.78323e-05	8.53353e-06	prot-CARB	comp	0
	-8.96896e-06	3.0695e-06	1.88683e-05	PROT-carb	comp
	-1.3708e-05	-1.61407e-06	9.54223e-06	all	comp
g.Bacteroides	-0.0271654	0.0188423	0.0627162	prot-CARB	comp	0
	-0.00703401	0.030601	0.0691268	PROT-carb	comp
	-0.0137083	0.0159645	0.0439328	all	comp
g.Akkermansia	-0.0208888	-0.00120451	0.0178586	prot-CARB	comp	1
	0.000828718	0.0159327	0.031925	PROT-carb	comp		+
	-0.00272132	0.00804146	0.0188344	all	comp
g.Escherichia-Shigella	0.0125103	0.0262958	0.0426288	prot-CARB	comp	1	+
	-0.0261967	-0.0084896	0.00586869	PROT-carb	comp
	-0.00546909	0.00952331	0.0232667	all	comp
g.Collinsella	-0.00419737	0.0052419	0.0144208	prot-CARB	comp	0
	-0.011981	-0.00407912	0.00290914	PROT-carb	comp
	-0.00574737	0.00081181	0.00690018	all	comp
g.Faecalibacterium	-0.0372256	-0.0178067	0.000209473	prot-CARB	comp	2
	-0.0425443	-0.0270628	-0.0121558	PROT-carb	comp		-
	-0.0360583	-0.0246597	-0.0134798	all	comp		-
g.Blautia	-0.0269821	-0.014778	-0.00307567	prot-CARB	comp	3	-
	-0.0299621	-0.0180429	-0.00751897	PROT-carb	comp		-
	-0.025325	-0.0160449	-0.0074969	all	comp		-
g.Parabacteroides	-0.00104482	0.00660076	0.0140499	prot-CARB	comp	0
	-0.00837695	0.000954595	0.0100083	PROT-carb	comp
	-0.00515236	0.00143632	0.00757271	all	comp
g.Alistipes	-0.0111419	0.00706125	0.0242503	prot-CARB	comp	0
	-0.0128926	0.000279471	0.0133628	PROT-carb	comp
	-0.00543551	0.00524483	0.016128	all	comp
g.Bifidobacterium	-0.0132324	0.00557817	0.0225955	prot-CARB	comp	4
	-0.00692074	0.0124694	0.036375	PROT-carb	comp
	0.00132685	0.013645	0.0265968	all	comp		+
g.Agathobacter	-0.0214227	-0.0117155	-0.00211701	prot-CARB	comp	1	-
	-0.0114874	-0.00375786	0.00472012	PROT-carb	comp
	-0.0115507	-0.00591427	-0.000140819	all	comp
g.Erysipelotrichaceae UCG-003	-0.0104869	-0.0027037	0.0049052	prot-CARB	comp	2
	-0.019049	-0.0123427	-0.00622888	PROT-carb	comp		-
	-0.0139657	-0.00825204	-0.00277435	all	comp		-
g.Subdoligranulum	-0.0254296	-0.0151282	-0.00540978	prot-CARB	comp	3	-
	-0.0150015	-0.00806425	-0.00115935	PROT-carb	comp		-
	-0.0150297	-0.00978393	-0.00430551	all	comp		-
g.Fusicatenibacter	-0.0160777	-0.0113856	-0.00698733	prot-CARB	comp	3	-
	-0.00910235	-0.00496385	-0.000726992	PROT-carb	comp		-
	-0.0110068	-0.00809629	-0.00520787	all	comp		-
g.[Eubacterium] hallii group	-0.00966296	-0.00370929	0.00218683	prot-CARB	comp	0
	-0.00937333	-0.00364342	0.00163604	PROT-carb	comp
	-0.00739528	-0.00353358	0.000318954	all	comp
g.Streptococcus	-0.00676007	0.00148023	0.00899949	prot-CARB	comp	0
	-0.0149257	-0.00586476	0.00185447	PROT-carb	comp
	-0.00813124	-0.000951136	0.00512672	all	comp
g.Anaerostipes	-0.0117307	-0.00492118	0.000897636	prot-CARB	comp	4
	-0.0100665	-0.00491373	0.000411452	PROT-carb	comp
	-0.00882731	-0.00508881	-0.00147804	all	comp		-
g.Dorea	-0.00781753	-0.00337052	0.000741112	prot-CARB	comp	0
	-0.0044799	-0.000989424	0.0025299	PROT-carb	comp
	-0.00445456	-0.00169031	0.000915586	all	comp
g.Phascolarctobacterium	-0.00254768	0.00222815	0.00678059	prot-CARB	comp	0
	-0.00535553	-3.68011e-05	0.0051476	PROT-carb	comp
	-0.00402493	-0.000232049	0.0032225	all	comp
g.UCG-002	-0.016611	-0.003121	0.00837421	prot-CARB	comp	0
	-0.00182833	0.00357509	0.00929766	PROT-carb	comp
	-0.00329085	0.00175296	0.00659792	all	comp
g.Ruminococcus	-0.0211018	-0.00759986	0.00361317	prot-CARB	comp	0
	-0.00442985	0.00349464	0.0113398	PROT-carb	comp
	-0.00911172	-0.0029932	0.00292125	all	comp
g.Romboutsia	-0.0102106	-0.00581991	-0.00155885	prot-CARB	comp	1	-
	-0.00270575	0.000205416	0.00324617	PROT-carb	comp
	-0.00401582	-0.00169616	0.00054371	all	comp
g.Clostridium sensu stricto 1	-0.0376069	-0.0169597	-0.00336284	prot-CARB	comp	1	-
	-0.00337012	0.000651753	0.00455843	PROT-carb	comp
	-0.0101247	-0.0040047	0.000845896	all	comp
g.Intestinibacter	-0.00451808	-0.000410028	0.00297987	prot-CARB	comp	0
	-0.00194439	0.000523908	0.00351199	PROT-carb	comp
	-0.00131512	0.000624848	0.00252307	all	comp
g.[Ruminococcus] torques group	0.000241183	0.00474244	0.0088811	prot-CARB	comp	2	+
	-3.24701e-05	0.00338481	0.00684303	PROT-carb	comp
	0.00204517	0.00462633	0.00723644	all	comp		+
g.Coprococcus	-0.00887953	-0.00396847	0.00115481	prot-CARB	comp	0
	-0.00633387	-0.00110451	0.0041435	PROT-carb	comp
	-0.00589636	-0.00228505	0.00141418	all	comp
g.Holdemanella	-0.00299755	0.00314435	0.00856802	prot-CARB	comp	0
	-0.00252889	0.00347294	0.0107774	PROT-carb	comp
	-0.000817609	0.00307717	0.00699826	all	comp
g.Incertae Sedis	-0.00146693	0.00137495	0.00425249	prot-CARB	comp	0
	-0.00362085	0.000462854	0.00543374	PROT-carb	comp
	-0.00249345	0.000237393	0.00291713	all	comp
g.[Ruminococcus] gnavus group	0.00089452	0.00240726	0.00451479	prot-CARB	comp	1	+
	-0.00149925	0.004112	0.0121982	PROT-carb	comp
	-0.000338431	0.0024896	0.00580361	all	comp
g.Christensenellaceae R-7 group	-0.00660182	0.00173862	0.00974627	prot-CARB	comp	0
	-0.00977197	-0.00069445	0.0077993	PROT-carb	comp
	-0.00749183	-0.000950971	0.0051413	all	comp
g.NK4A214 group	-0.00529424	-0.000198149	0.00509945	prot-CARB	comp	0
	-0.0049168	-6.91226e-05	0.00436635	PROT-carb	comp
	-0.00405676	-0.000395275	0.00325993	all	comp
g.Barnesiella	-0.0151067	-0.00670242	0.00119141	prot-CARB	comp	0
	-0.00351841	0.00322787	0.0105264	PROT-carb	comp
	-0.00490663	-0.000274054	0.00429242	all	comp
g.Dialister	-0.00972104	-0.00166248	0.00551891	prot-CARB	comp	0
	-0.00693033	-0.00264419	0.00193203	PROT-carb	comp
	-0.00425713	-0.000467315	0.00331414	all	comp
g.[Eubacterium] siraeum group	-0.00262506	0.00123131	0.00434997	prot-CARB	comp	0
	-0.00304877	-0.000257994	0.00313859	PROT-carb	comp
	-0.00156904	0.000483948	0.00261479	all	comp
g.CAG-352	-0.00353074	0.00172054	0.00629331	prot-CARB	comp	0
	-0.00415228	-0.0014916	0.00132894	PROT-carb	comp
	-0.00218463	0.000421071	0.00320536	all	comp
g.Prevotella_9	-0.0104354	0.00595057	0.0196112	prot-CARB	comp	4
	-0.000518512	0.00780806	0.0179592	PROT-carb	comp
	0.00176141	0.00895217	0.0167025	all	comp		+
g.Roseburia	-0.00476464	-0.000901986	0.00292134	prot-CARB	comp	4
	-0.00776421	-0.00336556	0.0010767	PROT-carb	comp
	-0.00662937	-0.00344049	-0.000311079	all	comp		-
g.Catenibacterium	0.00135143	0.00587584	0.0111194	prot-CARB	comp	3	+
	8.44921e-05	0.00536536	0.012808	PROT-carb	comp		+
	0.00237745	0.00589974	0.0100173	all	comp		+
g.Methanobrevibacter	-0.000884242	0.0011471	0.00303982	prot-CARB	comp	0
	-0.000830231	0.00116277	0.00326394	PROT-carb	comp
	-0.000583077	0.000834558	0.0022008	all	comp
g.Monoglobus	-0.00410854	-0.00233025	-0.00103534	prot-CARB	comp	2	-
	-0.00206017	-0.000588478	0.000777273	PROT-carb	comp
	-0.00260181	-0.00158617	-0.000621856	all	comp		-
g.Lachnospiraceae ND3007 group	-0.00490433	-0.00265201	-0.000713721	prot-CARB	comp	3	-
	-0.00322065	-0.00194462	-0.000680533	PROT-carb	comp		-
	-0.00333633	-0.00232815	-0.00135866	all	comp		-
g.Megamonas	0	0.00360318	0.0107602	prot-CARB	comp	2
	0.000588886	0.00372058	0.0102641	PROT-carb	comp		+
	0.00030679	0.00362063	0.00844297	all	comp		+
g.Enterococcus	-0.00576946	0.00253312	0.00915759	prot-CARB	comp	0
	-0.00079278	0.00159875	0.0042663	PROT-carb	comp
	-2.45543e-05	0.0031635	0.00666962	all	comp
g.Parasutterella	-0.00225789	4.75236e-05	0.0020688	prot-CARB	comp	0
	-0.00158868	-8.35008e-06	0.00156348	PROT-carb	comp
	-0.0011057	0.000149909	0.00142085	all	comp
g.Bilophila	-0.000729577	0.00030858	0.00129553	prot-CARB	comp	0
	-0.000678337	-4.96253e-05	0.000593453	PROT-carb	comp
	-0.000294959	0.000268972	0.000821045	all	comp
g.Acidaminococcus	-0.00326808	0.000484935	0.00404268	prot-CARB	comp	2
	0.000833124	0.00324864	0.00586611	PROT-carb	comp		+
	4.32853e-05	0.00191797	0.00404173	all	comp		+
g.[Ruminococcus] gauvreauii group	-0.00193253	-0.000719879	0.000511699	prot-CARB	comp	4
	-0.00291395	-0.00117692	0.000622709	PROT-carb	comp
	-0.00252795	-0.00128271	-0.000152956	all	comp		-
g.[Eubacterium] eligens group	0.000386059	0.00185797	0.00344734	prot-CARB	comp	1	+
	-0.00201411	0.000185307	0.00211171	PROT-carb	comp
	-0.00111575	0.000476788	0.00188276	all	comp
g.UCG-005	-0.00361751	-0.000821909	0.00179636	prot-CARB	comp	0
	-0.00280468	-0.000931095	0.00102914	PROT-carb	comp
	-0.00198406	-0.000512448	0.000964178	all	comp
g.Butyricicoccus	-0.00488064	-0.00223146	6.00639e-05	prot-CARB	comp	4
	-0.00369215	-0.00153531	0.000723341	PROT-carb	comp
	-0.00373652	-0.00223645	-0.000730231	all	comp		-
g.Lachnospiraceae NK4A136 group	-0.00229404	0.000408203	0.00283361	prot-CARB	comp	0
	-0.00359789	0.000196126	0.00477502	PROT-carb	comp
	-0.00311013	-0.000809218	0.00159784	all	comp
g.HT002	0.00147792	0.00649352	0.0154532	prot-CARB	comp	0
	-8.79083e-05	0.000155043	0.000499659	PROT-carb	comp
	0.000981039	0.00424451	0.00992207	all	comp
g.Odoribacter	-0.00185114	-0.000311699	0.00116254	prot-CARB	comp	0
	-0.00227651	-0.000793281	0.000613035	PROT-carb	comp
	-0.00187643	-0.000814473	0.000218836	all	comp
g.Veillonella	-0.000431785	0.00158976	0.00379693	prot-CARB	comp	0
	-0.00353252	-0.000280481	0.00273104	PROT-carb	comp
	-0.00211115	0.000176862	0.00231407	all	comp
g.Turicibacter	-0.000955326	0.000790114	0.00253576	prot-CARB	comp	0
	-0.00254011	-0.000731338	0.00109961	PROT-carb	comp
	-0.00148826	-0.000142904	0.00123133	all	comp
g.Terrisporobacter	-0.00656177	-0.00292745	-0.00012501	prot-CARB	comp	0
	-0.00334486	-0.00135895	0.000325734	PROT-carb	comp
	-0.0036902	-0.00205599	-0.000605134	all	comp
g.Klebsiella	0.00322942	0.00741303	0.0127063	prot-CARB	comp	2	+
	-0.000806435	-0.000344195	-1.29248e-05	PROT-carb	comp
	0.00199212	0.00458155	0.00795528	all	comp		+
g.Paraprevotella	-0.00308206	0.000102169	0.00224419	prot-CARB	comp	0
	-0.00206475	0.0024751	0.00808471	PROT-carb	comp
	-0.00287204	-0.000335466	0.00225356	all	comp
g.CAG-56	-0.00493373	-0.00283812	-0.00136817	prot-CARB	comp	2	-
	-0.00179131	-0.00084573	0.000114788	PROT-carb	comp
	-0.00235704	-0.00157359	-0.000858697	all	comp		-
g.Lachnospira	-0.000426154	0.000375056	0.00118351	prot-CARB	comp	0
	-0.00113462	0.000289445	0.00180508	PROT-carb	comp
	-0.00103289	-0.000157981	0.000672622	all	comp
g.Ligilactobacillus	0.0022103	0.00552653	0.00988216	prot-CARB	comp	2	+
	-0.000253318	0.000359095	0.00117857	PROT-carb	comp
	0.00146752	0.00364843	0.00648227	all	comp		+
g.UBA1819	0.000585417	0.0013905	0.00239294	prot-CARB	comp	3	+
	8.51218e-06	0.000355203	0.000733596	PROT-carb	comp		+
	0.000546261	0.00103727	0.00165396	all	comp		+
g.Pediococcus	1.28278e-05	0.000320619	0.000731585	prot-CARB	comp	3	+
	0.00115147	0.00506483	0.0101136	PROT-carb	comp		+
	0.000405647	0.00196755	0.00391182	all	comp		+
g.[Eubacterium] ruminantium group	-0.00158168	-5.01093e-05	0.00102899	prot-CARB	comp	1
	-0.00203615	-0.00104725	-0.000194005	PROT-carb	comp		-
	-0.00150465	-0.000654119	0.000126976	all	comp
g.Cloacibacillus	0.0002649	0.00220149	0.00561593	prot-CARB	comp	0
	1.20458e-05	0.000320096	0.000741484	PROT-carb	comp
	0.000382909	0.00161633	0.00383362	all	comp
g.Oscillibacter	-0.00108741	-1.15897e-05	0.000928884	prot-CARB	comp	0
	-0.00071111	-0.000220005	0.000257946	PROT-carb	comp
	-0.000512125	-6.21218e-05	0.000414484	all	comp
g.Erysipelatoclostridium	-0.000189293	0.00143305	0.00320668	prot-CARB	comp	4
	-0.000210625	0.00152675	0.00366782	PROT-carb	comp
	0.000291089	0.00140768	0.00268517	all	comp		+
g.Sutterella	-0.00113338	0.000338266	0.00162043	prot-CARB	comp	0
	-0.00162271	0.000251563	0.00255803	PROT-carb	comp
	-0.00126837	-6.13922e-05	0.00110783	all	comp
g.Butyrivibrio	0.000487712	0.00171277	0.00345075	prot-CARB	comp	1	+
	-0.00382371	-0.0015303	0.000827506	PROT-carb	comp
	-0.00222237	-0.000387405	0.00129792	all	comp
g.[Eubacterium] ventriosum group	-0.00184431	-0.000443239	0.000729473	prot-CARB	comp	0
	-0.000882436	-1.37956e-05	0.000847137	PROT-carb	comp
	-0.000907297	-0.000257008	0.000403376	all	comp
g.UCG-003	-0.00071473	7.4408e-06	0.000652264	prot-CARB	comp	0
	-0.000723555	5.83566e-05	0.000912342	PROT-carb	comp
	-0.000734402	-0.000224432	0.000281433	all	comp
g.Desulfovibrio	0.00125296	0.00204	0.00306049	prot-CARB	comp	1	+
	-0.000469673	0.00132577	0.00334029	PROT-carb	comp
	-0.00019615	0.00100862	0.00218078	all	comp
g.Rikenellaceae RC9 gut group	-0.000233401	0.000473763	0.00125224	prot-CARB	comp	0
	-0.00316983	0.00041069	0.00552445	PROT-carb	comp
	-0.00216655	-0.000198575	0.00200265	all	comp
g.Slackia	-0.000244808	0.000576582	0.00137023	prot-CARB	comp	0
	-0.00251335	-0.000949672	0.000252506	PROT-carb	comp
	-0.00162027	-0.000457579	0.000501318	all	comp
g.Colidextribacter	-0.000847884	0.000251977	0.00119247	prot-CARB	comp	0
	-0.000897562	-0.000189118	0.000528436	PROT-carb	comp
	-0.000393656	0.000177325	0.000707139	all	comp
g.Lactobacillus	-0.000216849	0.000647786	0.00195926	prot-CARB	comp	1
	-0.00162303	-0.000729751	-0.000121059	PROT-carb	comp		-
	-0.000880923	-6.51699e-05	0.000902406	all	comp
g.[Eubacterium] xylanophilum group	-0.000729716	0.000155686	0.0011984	prot-CARB	comp	0
	-0.00192677	-0.000944098	0.000119229	PROT-carb	comp
	-0.00151643	-0.000741046	4.44793e-05	all	comp
g.Lachnoclostridium	0.000245088	0.00135411	0.00255697	prot-CARB	comp	2	+
	-0.000189704	0.00249919	0.00612055	PROT-carb	comp
	2.38703e-05	0.00142669	0.0029846	all	comp		+
g.Limosilactobacillus	0.000634456	0.00134241	0.00219487	prot-CARB	comp	1	+
	-0.00133517	0.00251264	0.00846098	PROT-carb	comp
	-0.000506456	0.00140296	0.00380836	all	comp
g.[Clostridium] innocuum group	-0.000569316	0.00021386	0.000830098	prot-CARB	comp	0
	-0.000295497	0.000422968	0.00138677	PROT-carb	comp
	-0.000152047	0.000309202	0.000779382	all	comp
g.Adlercreutzia	-0.00290192	-0.00132872	-1.87636e-05	prot-CARB	comp	3	-
	-0.00293201	-0.00166385	-0.000396137	PROT-carb	comp		-
	-0.00241603	-0.00141833	-0.000478651	all	comp		-
g.Lachnospiraceae UCG-001	-0.000750776	-0.00035021	6.82636e-06	prot-CARB	comp	0
	-0.000794923	-0.000116877	0.000532259	PROT-carb	comp
	-0.000922541	-0.000467634	-7.592e-05	all	comp
g.Senegalimassilia	0.000107142	0.00100135	0.00213024	prot-CARB	comp	1	+
	-0.000727662	0.000506183	0.00220499	PROT-carb	comp
	-0.000242071	0.000593839	0.00155295	all	comp
g.Lachnospiraceae FCS020 group	-0.00139589	-0.000717216	-7.16775e-05	prot-CARB	comp	3	-
	-0.00117141	-0.00060576	-0.000112672	PROT-carb	comp		-
	-0.000996048	-0.000565155	-0.000162996	all	comp		-
g.Flavonifractor	-0.000398462	0.000178437	0.000723017	prot-CARB	comp	0
	-0.000208798	0.000306723	0.000912506	PROT-carb	comp
	-0.000143564	0.000233463	0.000608713	all	comp
g.Haemophilus	-0.00569616	-0.00193069	0.000112377	prot-CARB	comp	4
	-0.00196045	-0.000762066	0.000303784	PROT-carb	comp
	-0.00238733	-0.00116482	-0.00022513	all	comp		-
g.Family XIII AD3011 group	-0.000748289	0.00012577	0.000852564	prot-CARB	comp	0
	-0.000575924	9.0794e-05	0.000727181	PROT-carb	comp
	-0.000303542	0.000186629	0.000655713	all	comp
g.Marvinbryantia	-0.00155879	-0.000366914	0.000569687	prot-CARB	comp	2
	-0.00186469	-0.00101866	-0.000195127	PROT-carb	comp		-
	-0.00137561	-0.000704365	-0.000106785	all	comp		-
g.Negativibacillus	-0.0012446	-8.12835e-05	0.000822602	prot-CARB	comp	0
	-0.00103296	-0.000331596	0.000379157	PROT-carb	comp
	-0.000850892	-0.000287791	0.000252659	all	comp
g.Catenisphaera	0.000124235	0.000865547	0.00189904	prot-CARB	comp	2	+
	-0.000114696	0.00018688	0.00053407	PROT-carb	comp
	0.000135925	0.000622507	0.0012845	all	comp		+
g.Anaeroplasma	-0.000976499	-0.000193724	0.000312797	prot-CARB	comp	0
	-0.000812745	-0.000195445	0.000375202	PROT-carb	comp
	-0.000702588	-0.000221392	0.000171383	all	comp
g.Prevotella_7	-0.000102076	0.000408183	0.000909306	prot-CARB	comp	0
	-0.0032137	-0.00121838	0.000219518	PROT-carb	comp
	-0.00218012	-0.00067547	0.000402039	all	comp
g.Eggerthella	-0.000415669	0.000232721	0.000763743	prot-CARB	comp	0
	-0.00050533	0.000127043	0.000840848	PROT-carb	comp
	-0.000247402	0.000190953	0.00060445	all	comp
g.Intestinimonas	-0.000429681	0.000312944	0.000966602	prot-CARB	comp	0
	-0.000627497	0.000137558	0.000977697	PROT-carb	comp
	-0.000429219	9.77464e-05	0.000616777	all	comp
g.Lacticaseibacillus	-0.00014128	0.000510593	0.0014684	prot-CARB	comp	0
	-0.000221916	0.000289791	0.000983503	PROT-carb	comp
	-2.86959e-05	0.000411065	0.00101812	all	comp
g.Enterobacter	0.000158136	0.000860144	0.00194185	prot-CARB	comp	1	+
	-0.00113764	-0.000474586	5.51107e-06	PROT-carb	comp
	-0.000483442	0.000167627	0.000950205	all	comp
g.Family XIII UCG-001	2.75752e-05	0.000261409	0.000503247	prot-CARB	comp	0
	-0.000718696	-0.000427863	-0.000158	PROT-carb	comp
	-0.000363412	-0.000133018	8.00733e-05	all	comp
g.Lachnospiraceae UCG-010	-0.00051317	-0.000119221	0.000220343	prot-CARB	comp	0
	-0.000340217	-1.45487e-05	0.000326945	PROT-carb	comp
	-0.000343778	-0.000116409	9.75397e-05	all	comp
g.Coprobacter	-0.00373347	-0.000789938	0.000910055	prot-CARB	comp	0
	-2.38705e-05	0.00280415	0.00685063	PROT-carb	comp
	-0.000363045	0.000863285	0.00238707	all	comp
g.Lachnospiraceae UCG-004	-0.000416973	5.59415e-07	0.000282212	prot-CARB	comp	0
	-0.000666799	-0.000239854	0.000190403	PROT-carb	comp
	-0.000573188	-0.000287587	-3.70853e-05	all	comp
g.Lactiplantibacillus	8.9435e-05	0.000445791	0.000943195	prot-CARB	comp	0
	-0.000148843	6.68987e-05	0.000347983	PROT-carb	comp
	2.33796e-05	0.000280253	0.000610325	all	comp
g.Coprobacillus	1.71308e-05	0.000225289	0.000491237	prot-CARB	comp	0
	5.5281e-05	0.000442648	0.000988687	PROT-carb	comp
	0.000100148	0.000301917	0.000542184	all	comp
g.Butyricimonas	0.000466765	0.00110942	0.00179603	prot-CARB	comp	1	+
	-0.000992168	-2.06925e-05	0.000872745	PROT-carb	comp
	-0.000420077	0.000278414	0.000893455	all	comp
g.Eisenbergiella	9.58793e-06	0.000369478	0.00076725	prot-CARB	comp	0
	-0.000394171	-7.09033e-05	0.000214704	PROT-carb	comp
	-0.000123886	0.000166403	0.000467359	all	comp
g.Howardella	-0.000149135	7.30861e-05	0.000269057	prot-CARB	comp	0
	-2.69125e-05	0.000297138	0.000667714	PROT-carb	comp
	-7.72322e-05	0.000122091	0.000313918	all	comp
g.Lachnospiraceae NK4B4 group	-0.000384741	-0.000122918	4.73344e-05	prot-CARB	comp	0
	-0.00125974	0.000105428	0.00146069	PROT-carb	comp
	-0.001108	-0.00018002	0.000465359	all	comp
g.Tyzzerella	-0.000996339	-0.000407673	5.22688e-05	prot-CARB	comp	0
	-3.51829e-05	0.000182145	0.000455919	PROT-carb	comp
	-0.000221907	-1.57744e-05	0.000192133	all	comp
g.Hungatella	0.000123811	0.000378572	0.000728929	prot-CARB	comp	0
	6.86101e-06	0.000380701	0.000995439	PROT-carb	comp
	0.000176326	0.00039448	0.000698206	all	comp
g.[Eubacterium] brachy group	-1.37441e-05	0.000164794	0.000333838	prot-CARB	comp	0
	5.11996e-06	0.000167904	0.000357762	PROT-carb	comp
	7.66797e-05	0.000189408	0.000303696	all	comp
g.Lachnospiraceae AC2044 group	-0.000449759	-0.000111848	0.000136302	prot-CARB	comp	0
	-0.000439788	4.7548e-05	0.000732933	PROT-carb	comp
	-0.000382139	-7.74628e-05	0.000206272	all	comp
g.DTU089	-0.000400624	-4.62094e-05	0.000194195	prot-CARB	comp	0
	-0.000225024	-0.000102308	1.11583e-05	PROT-carb	comp
	-0.000167016	-3.71915e-05	8.34808e-05	all	comp
g.Frisingicoccus	0.000219265	0.000467322	0.0007698	prot-CARB	comp	0
	-5.84969e-05	0.000262164	0.000672873	PROT-carb	comp
	0.000107201	0.000347858	0.000600644	all	comp
g.Shuttleworthia	2.38329e-06	0.000191115	0.000376873	prot-CARB	comp	0
	-0.000420149	-0.000127703	0.000149853	PROT-carb	comp
	-0.000298204	-8.16176e-05	0.000107793	all	comp
g.[Bacteroides] pectinophilus group	-0.000152443	0.000465809	0.00152427	prot-CARB	comp	0
	-0.000656738	-0.000375932	-0.000157227	PROT-carb	comp
	-0.000415416	2.35747e-05	0.000738909	all	comp
g.Faecalitalea	-7.26194e-05	6.46065e-05	0.000211024	prot-CARB	comp	0
	-4.33201e-05	0.000142862	0.000431131	PROT-carb	comp
	-1.29264e-05	9.71893e-05	0.000235015	all	comp
g.Methanosphaera	-0.000838283	-0.000167962	0.000272292	prot-CARB	comp	0
	-0.000448378	-0.000180736	5.62765e-05	PROT-carb	comp
	-0.000444449	-0.000191544	4.9864e-05	all	comp
g.Anaerotruncus	8.27321e-05	0.000324513	0.000611638	prot-CARB	comp	0
	-8.62633e-05	0.000200545	0.000500669	PROT-carb	comp
	4.71686e-05	0.000264744	0.000472883	all	comp
g.Sellimonas	0.000119838	0.000375494	0.00073209	prot-CARB	comp	0
	-0.000457876	-9.86576e-05	0.000223038	PROT-carb	comp
	-0.00017277	0.000128778	0.000413383	all	comp
g.[Eubacterium] fissicatena group	-0.000324776	-0.000133663	5.34196e-06	prot-CARB	comp	0
	-4.6846e-05	5.28414e-05	0.000194849	PROT-carb	comp
	-7.68219e-05	-5.26399e-06	6.47719e-05	all	comp
g.Paludicola	8.7494e-05	0.000354722	0.000651178	prot-CARB	comp	0
	3.11151e-05	0.000271127	0.0005878	PROT-carb	comp
	0.00014634	0.000332962	0.000543838	all	comp
g.Holdemania	8.6665e-05	0.000191408	0.000300653	prot-CARB	comp	0
	-0.000410213	-0.000154024	7.797e-05	PROT-carb	comp
	-0.000232336	-5.07143e-05	0.000105369	all	comp
g.Lactococcus	4.11283e-05	9.85417e-05	0.000173458	prot-CARB	comp	0
	3.61681e-05	0.000166911	0.000319876	PROT-carb	comp
	3.21561e-05	0.000101232	0.000176898	all	comp
g.Merdibacter	-0.0019086	-0.000634933	0.000295428	prot-CARB	comp	0
	-0.000318291	-0.000166659	-3.09911e-05	PROT-carb	comp
	-0.000552571	-0.000171788	0.000221938	all	comp
g.Lachnospiraceae UCG-003	-0.000251057	-4.15867e-05	0.00011476	prot-CARB	comp	0
	-0.00033376	-0.000110138	0.000145294	PROT-carb	comp
	-0.000272417	-0.000117802	2.89327e-05	all	comp
g.Gordonibacter	0.000108365	0.000237228	0.000365931	prot-CARB	comp	0
	-0.000157352	-7.97243e-05	-9.6744e-06	PROT-carb	comp
	1.36637e-05	0.000101165	0.000192655	all	comp
g.Enterorhabdus	-0.000221635	0.000108716	0.000364676	prot-CARB	comp	0
	-0.000270389	0.000249822	0.000882488	PROT-carb	comp
	-0.000237076	7.0697e-05	0.000371803	all	comp
g.GCA-900066575	-3.33315e-05	0.000135609	0.000287386	prot-CARB	comp	0
	-0.000208045	3.46272e-05	0.000416515	PROT-carb	comp
	-9.51238e-05	4.86369e-05	0.000218092	all	comp
g.Victivallis	-1.32651e-05	9.47142e-05	0.000200964	prot-CARB	comp	0
	0.000103243	0.000309634	0.000603582	PROT-carb	comp
	8.3884e-05	0.000180612	0.00030224	all	comp
g.Tuzzerella	0.000113639	0.00031425	0.000598364	prot-CARB	comp	0
	-0.000197375	-8.1426e-05	1.00353e-05	PROT-carb	comp
	-3.1384e-05	0.000128883	0.000315531	all	comp
g.Eubacterium	7.21691e-05	0.000300654	0.00066378	prot-CARB	comp	0
	-3.34687e-07	0.000310934	0.000905885	PROT-carb	comp
	0.000101557	0.000322124	0.000623608	all	comp
g.Ruminiclostridium	-3.79359e-05	0.000264044	0.000657676	prot-CARB	comp	0
	-3.51541e-05	0.000128055	0.000378686	PROT-carb	comp
	5.55968e-05	0.000239859	0.000510292	all	comp
g.Dielma	-8.38316e-05	3.78307e-05	0.000156	prot-CARB	comp	0
	-0.000172243	-5.72926e-05	4.36399e-05	PROT-carb	comp
	-0.000114812	-2.08318e-05	7.13321e-05	all	comp
g.Fournierella	-3.26644e-05	0.000113722	0.000323329	prot-CARB	comp	0
	-0.000717766	-0.000426185	-0.000188349	PROT-carb	comp
	-0.000482582	-0.000238458	-2.51558e-05	all	comp
g.Epulopiscium	6.18978e-06	4.98382e-05	0.000130841	prot-CARB	comp	0
	-5.56e-05	0.000379658	0.00116208	PROT-carb	comp
	-3.74617e-05	0.000143884	0.000444575	all	comp
g.Oxalobacter	-0.000367079	-8.87597e-05	0.00014769	prot-CARB	comp	0
	-0.000226377	-3.912e-05	0.000166692	PROT-carb	comp
	-0.000200598	-6.51579e-05	6.67317e-05	all	comp
g.CHKCI002	-5.9723e-05	6.895e-05	0.000203428	prot-CARB	comp	0
	-0.000144799	-2.2394e-05	0.000144445	PROT-carb	comp
	-6.87139e-05	2.4664e-05	0.000127022	all	comp
g.DNF00809	-0.000255917	-5.05666e-05	0.000121035	prot-CARB	comp	0
	-3.85039e-05	2.75461e-05	0.00010056	PROT-carb	comp
	-4.72881e-05	2.53666e-05	9.79417e-05	all	comp
g.UC5-1-2E3	8.81089e-06	5.267e-05	0.000111439	prot-CARB	comp	0
	-3.5094e-05	1.93221e-05	7.22874e-05	PROT-carb	comp
	-1.53974e-05	2.79502e-05	7.21243e-05	all	comp
g.Candidatus Soleaferrea	2.25889e-05	0.00011559	0.000197458	prot-CARB	comp	0
	-1.43261e-05	6.41522e-05	0.000156854	PROT-carb	comp
	3.73528e-05	9.28033e-05	0.000150018	all	comp
g.UCG-009	-0.000344825	-0.000157757	-3.08573e-06	prot-CARB	comp	0
	-0.000129009	-3.40587e-05	6.26914e-05	PROT-carb	comp
	-0.000144361	-6.94218e-05	3.50717e-08	all	comp
g.Lachnospiraceae UCG-009	-2.94283e-05	1.59238e-05	6.24756e-05	prot-CARB	comp	0
	-5.15086e-05	1.22246e-06	4.59306e-05	PROT-carb	comp
	-3.20959e-05	7.93098e-06	4.36607e-05	all	comp
g.Oscillospira	-3.27224e-05	0.000111464	0.000256462	prot-CARB	comp	0
	-0.000213347	3.04706e-05	0.000284288	PROT-carb	comp
	-0.000165149	-3.44748e-06	0.000153073	all	comp
g.Asteroleplasma	-7.09486e-06	6.90686e-05	0.000188415	prot-CARB	comp	0
	-0.000109094	-2.54078e-05	3.99425e-05	PROT-carb	comp
	-6.41875e-05	1.53342e-05	9.80933e-05	all	comp
g.Actinomyces	-0.000228209	-0.000109895	-1.43792e-05	prot-CARB	comp	0
	-0.000121548	-5.31116e-05	-3.78317e-06	PROT-carb	comp
	-0.000120179	-5.99113e-05	-1.34277e-05	all	comp
g.Granulicatella	-2.48872e-05	2.7896e-06	2.79761e-05	prot-CARB	comp	0
	-5.42789e-05	-1.30519e-05	4.82953e-05	PROT-carb	comp
	-3.60334e-05	-1.15152e-05	1.6084e-05	all	comp
g.Anaerofilum	-2.51417e-05	1.39749e-05	5.31247e-05	prot-CARB	comp	0
	-2.48022e-05	1.33027e-05	5.63326e-05	PROT-carb	comp
	-1.6244e-05	1.14606e-05	3.94626e-05	all	comp
g.Robinsoniella	-3.82199e-05	1.17529e-05	7.48776e-05	prot-CARB	comp	0
	-4.47193e-05	6.39859e-06	8.19251e-05	PROT-carb	comp
	-3.20852e-05	7.19174e-06	5.49227e-05	all	comp
g.Raoultibacter	2.23973e-05	5.48085e-05	9.38712e-05	prot-CARB	comp	0
	-3.13285e-05	-1.18802e-06	3.07798e-05	PROT-carb	comp
	-6.46792e-07	2.68337e-05	5.48939e-05	all	comp
g.Sanguibacteroides	6.51798e-06	4.37339e-05	9.57311e-05	prot-CARB	comp	0
	-4.11913e-07	3.25663e-05	6.97296e-05	PROT-carb	comp
	7.12693e-06	3.57285e-05	7.21969e-05	all	comp
g.Lactonifactor	-4.01608e-05	5.74387e-06	4.65733e-05	prot-CARB	comp	0
	-6.00982e-05	-1.0997e-05	2.29529e-05	PROT-carb	comp
	-3.87955e-05	1.91166e-06	3.26383e-05	all	comp
g.Harryflintia	5.47679e-06	3.37829e-05	6.41884e-05	prot-CARB	comp	0
	-1.38063e-05	7.63407e-06	3.22482e-05	PROT-carb	comp
	3.65591e-06	2.27504e-05	4.39975e-05	all	comp
g.GCA-900066755	-3.47387e-05	5.28455e-06	4.0112e-05	prot-CARB	comp	0
	-1.41155e-05	1.49711e-05	4.38893e-05	PROT-carb	comp
	-8.645e-06	1.41583e-05	3.55325e-05	all	comp
g.Defluviitaleaceae UCG-011	-0.000249557	-7.19228e-05	5.20039e-05	prot-CARB	comp	0
	-3.67091e-05	2.83156e-05	0.000104007	PROT-carb	comp
	-5.61407e-05	7.71851e-06	6.55863e-05	all	comp
g.Peptococcus	1.18905e-05	4.73858e-05	9.48626e-05	prot-CARB	comp	0
	-5.96486e-05	1.94091e-06	7.76755e-05	PROT-carb	comp
	-3.73105e-05	7.71826e-06	5.4543e-05	all	comp
g.Mogibacterium	1.12773e-05	5.02297e-05	0.000106757	prot-CARB	comp	0
	-5.18027e-05	1.25593e-06	6.47497e-05	PROT-carb	comp
	-2.0417e-05	2.10065e-05	6.6091e-05	all	comp
g.Phocea	-3.68342e-05	-6.58433e-06	1.74442e-05	prot-CARB	comp	0
	-3.22409e-05	-6.49412e-06	2.14465e-05	PROT-carb	comp
	-2.57998e-05	-7.70689e-06	9.30716e-06	all	comp
g.[Eubacterium] nodatum group	-3.72415e-05	5.09926e-06	4.0977e-05	prot-CARB	comp	0
	-1.78115e-05	-8.43046e-07	1.81962e-05	PROT-carb	comp
	-8.71583e-06	9.38999e-06	2.76521e-05	all	comp
g.Caproiciproducens	1.52643e-06	1.84826e-05	4.5122e-05	prot-CARB	comp	0
	-3.43819e-05	-1.29448e-05	-1.50097e-06	PROT-carb	comp
	-1.71819e-05	1.28096e-06	2.11796e-05	all	comp
g.Finegoldia	-7.40526e-07	4.99994e-05	0.000144333	prot-CARB	comp	0
	-1.76654e-05	3.03991e-06	3.29082e-05	PROT-carb	comp
	-4.19919e-06	3.0716e-05	9.05436e-05	all	comp
g.Anaerofustis	-2.48633e-05	2.25464e-05	7.19875e-05	prot-CARB	comp	0
	1.43437e-05	3.401e-05	5.88563e-05	PROT-carb	comp
	1.52749e-05	3.73868e-05	6.59764e-05	all	comp
g.Christensenella	4.47359e-06	4.55419e-05	8.97232e-05	prot-CARB	comp	0
	-8.28933e-06	3.34195e-05	7.94546e-05	PROT-carb	comp
	8.01977e-06	3.94135e-05	7.34542e-05	all	comp
g.Fenollaria	1.0177e-06	4.72393e-06	9.79684e-06	prot-CARB	comp	0
	6.40982e-06	6.01284e-05	0.000134523	PROT-carb	comp
	5.42969e-07	2.1908e-05	4.95486e-05	all	comp
g.Pseudomonas	2.66019e-06	1.19198e-05	2.60312e-05	prot-CARB	comp	0
	-2.0541e-05	2.3991e-06	3.43232e-05	PROT-carb	comp
	-1.12779e-05	3.97301e-06	1.97064e-05	all	comp
g.Papillibacter	-6.43719e-06	1.62726e-05	3.50518e-05	prot-CARB	comp	0
	-2.35292e-05	-1.15442e-05	8.23004e-07	PROT-carb	comp
	-9.18595e-06	2.86259e-06	1.53829e-05	all	comp
g.Anaerococcus	-3.8482e-05	8.31515e-06	4.49771e-05	prot-CARB	comp	0
	-1.81154e-06	1.31811e-05	3.41015e-05	PROT-carb	comp
	4.41365e-08	1.81972e-05	3.70624e-05	all	comp
g.TM7x	2.72383e-06	7.07006e-06	1.25264e-05	prot-CARB	comp	0
	-1.87205e-05	-4.97604e-06	9.44605e-06	PROT-carb	comp
	-1.22788e-05	-3.21355e-06	5.44725e-06	all	comp
g.Gemella	-4.22748e-05	-8.26287e-06	1.47025e-05	prot-CARB	comp	0
	-3.27745e-05	-1.84705e-05	-6.23189e-06	PROT-carb	comp
	-2.68874e-05	-1.28212e-05	-3.28688e-07	all	comp
g.Angelakisella	0	3.73013e-06	8.32106e-06	prot-CARB	comp	0
	-1.33241e-06	1.62462e-05	3.76693e-05	PROT-carb	comp
	-2.36455e-06	5.65613e-06	1.50183e-05	all	comp
g.Acetanaerobacterium	-5.30624e-05	-1.76327e-05	8.82268e-06	prot-CARB	comp	0
	-9.59303e-06	3.01002e-06	2.01804e-05	PROT-carb	comp
	-1.45262e-05	-1.68102e-06	1.00381e-05	all	comp
g.Catabacter	2.13142e-06	2.05975e-05	4.44115e-05	prot-CARB	comp	0
	-4.94899e-06	1.04411e-05	2.97037e-05	PROT-carb	comp
	3.25582e-06	1.64675e-05	3.2422e-05	all	comp
g.Solobacterium	-8.84207e-06	-7.64809e-07	6.15585e-06	prot-CARB	comp	0
	-1.18628e-05	-3.96233e-06	1.62628e-06	PROT-carb	comp
	-8.76739e-06	-2.73196e-06	2.20322e-06	all	comp
